# No Relationship between Male Pubertal Timing and Depression – New Insights from Epidemiology and Mendelian Randomization

**DOI:** 10.1101/2023.05.22.23290322

**Authors:** Raphael Hirtz, Corinna Grasemann, Heike Hölling, Nicola Albers, Anke Hinney, Johannes Hebebrand, Triinu Peters

## Abstract

**Background:** In males, the relationship between pubertal timing and depression is understudied and less consistent than in females, likely for reasons of unmeasured confounding. To clarify this relationship, a combined epidemiological and genetic approach was chosen to exploit the methodological advantages of both approaches.

**Methods:** Data from 2,026 males from a nationwide study (KiGGS) were used to investigate the non-/linear relationship between pubertal timing defined by the age at voice break and major depressive disorder (MDD), considering a multitude of potential confounders and their interactions with pubertal timing. This analysis was complemented by Mendelian Randomization (MR), which is robust to inferential problems inherent to epidemiological studies. We used 71 single nucleotide polymorphisms related to pubertal timing in males as instrumental variable to clarify its causal relationship with MDD based on data from 807,553 individuals (246,363 cases and 561,190 controls) by univariable and multivariable MR, including BMI as pleiotropic phenotype.

**Results:** Univariable MR indicated a causal effect of pubertal timing on MDD risk (inverse-variance weighted: OR=0.93, 95%-CI [0.87–0.99)], p=.03). However, this was not confirmed by multivariable MR (inverse-variance weighted: OR=0.95, 95%-CI [0.88–1.02)], p=.13), consistent with the epidemiological approach (OR=1.01, 95%-CI [0.81–1.26], p=.93). Instead, the multivariable MR study indicated a causal relationship of BMI with MDD by two of three methods.

**Conclusions:** Pubertal timing is not related to MDD risk in males. Considering the adverse health outcomes of higher BMI levels, our findings support the rationale for preventive measures to address obesity and its related risk factors.
