## Supplementary Material 1 for "No Relationship between Male Pubertal Timing and Depression – New Insights from Epidemiology and Mendelian Randomization": Tabellen_SuppMat1_KiGGS_131222.xlsx

### Sheet: Tab S1_Demographics-In_Excluded
	Supplementary Table 1 - Comparison of Included and Excluded Participants
		Included (N = 2,026)	Excluded
	Age - KiGGS2	23.9 (3.4) [18.0 - 31.1]	24.0 (3.4) [18.0 - 31.8] (N = 706)
	BMIa	24.8 (4.5) [15.4 - 53.9]	24.9 (4.7) [16.0 - 48.1] (N = 602)
	Age at voice break	13.9 (1.3) [11 - 18]	14.1 (1.8) [10 - 23] (N = 416)
	Prevalence MDD	112 (6.9%)	40 (7.2%)
	Age at MDD diagnosis	20.4 (4.3) [12 - 29]	22.3 (5.1) [2 - 31] (N = 35)
	SES - MacArthur scale*	5.5 (1.7) [1 - 10]	5.1 (1.8) [1 - 10] (N = 614)
	Social support*	84.0 (17.6) [0 - 100]	80.3 (20.6) [9 - 100] (N = 693)
	Self-efficacy*	68.6 (13.6) [17 - 100]	66.4 (16.1) [0 - 100] (N = 688)
	CTQ - emotional*	8.0 (3.6) [2 - 25]	8.5 (3.9) [2 - 25] (N = 680)
	CTQ - physical	6.3 (1.9) [1 - 17]	6.5 (2.5) [1 - 21] (N = 685)
	Adverse life events	1.3 (1.2) [0 - 5]	1.2 (1.2) [0 - 5] (N = 461)
	Body self-image
	much too thin	54 (2.1%)	18 (2.3%)
	a bit too thin	386 (17.1%)	137 (20.7%)
	exactly the right weight	769 (37.5%)	259 (32.3%)
	too obese	725 (37.3%)	220 (37.1%)
	much too obese	92 (6.0)	46 (7.6%)
	ISCEDb*
	1	2 (0.2%)	5 (0.5%)
	2	307 (17.3%)	151 (25.7%)
	3	1007 (47.0%	324 (46.6%)
	4	264 (13.8%)	72 (11.1%)
	5	-	-
	6	308 (15.2%)	90 (13.3%)
	7	88 (4.4%)	17 (2.6%)
	8	5 (0.2%)	1 (0.2%)
	Migration backgroundc (yes)*	193 (13.8%)	96 (21.6%)
	Mean, standard deviation (in round brackets), and range (in square brackets) for interval scaled variables, absolute numbers and percentages otherwise. MDD = major depressive disorder, SES = socioeconomic status, CTQ = childhood trauma questionnaire. ISCED = International Standard Classification of Education (1: primary education; 2: lower secondary education; 3: upper secondary education; 4: pos…

### Sheet: Tab S2_LS Detailes Results
	Supplementary Table 2 - Detailed Logistic Regression Results
	model	variable	b	t	P	OR	Lower 95% CI	Upper 95% CI
	2 - adjusted	Intercept	-.40	-.19	.85	.67	.01	41767
		Voice break	.01	.06	.95	1.01	.80	1260
		BMI	.02	.58	.57	1.02	.95	1100
		SES - MacArthur scale	-.26	-2.67	.01	.77	.64	.935
		Social support	-.01	-.66	.51	.99	.98	1011
		Self-efficacy	-.04	-3.91	<.001	.96	.94	.980
		CTQ - emotional	.08	1.44	.15	1.08	.97	1197
		CTQ - physical	.13	1.80	.07	1.14	.99	1308
		Adverse life events	.21	2.08	.04	1.23	1.01	1495
		Body self-image
		much too thin	.06	.07	.95	1.06	.20	5634
		a bit too thin	-.39	-.68	.50	.67	.21	2126
		exactly the right weight	-.26	-.47	.64	.77	.26	2298
		too obese	-.44	-.88	.38	.64	.24	1728
		much too obeseA	-	-	-	-	-	-
	3 - adjusted with interactions	Intercept	-.18	-.12	.91	.84	.04	17516
		Voice breakB	1.12	1.08	.28	3.07	.40	23738
		BMI	0.01	0.32	0.75	1.01	0.93	1.10
		SES - MacArthur scale	-0.24	-2.60	.01	0.79	0.66	0.94
		Social support	.06	.64	.52	1.06	.89	1259
		Self-efficacy	-.06	-.49	.63	.94	.74	1197
		CTQ - emotional	.44	.68	.49	1.56	.43	5627
		CTQ - physical	-.37	-.47	.64	.69	.15	3275
		Adverse life events	1.21	1.13	.26	3.34	.41	27528
		Body self-image
		much too thin	-.07	-.07	.94	.93	.14	6172
		a bit too thin	-.50	-.73	.47	.61	.16	2343
		exactly the right weight	-.36	-.61	.54	.69	.21	2263
		a bit too obese	-.49	-.85	.39	.61	.19	1915
		much too obeseA	.00a	.	.	1.00	.	.
		Support x VB	.004	-.72	.47	1.00	.98	1008
		Self-efficacy x VB	.001	.15	.88	1.00	.98	1019
		CTQ - emotional x VB	-.03	-.55	.58	.97	.89	1071
		CTQ - physical x VB	.04	.65	.52	1.04	.93	1160
		Adverse life events x VB	-.07	-.95	.34	.93	.80	1083
		Body self-image x VB
		much too thin	-.77	-1.42	.16	.46	.16	1349
		a bit too thin	-.94	-1.94	.05	.39	.15	1015
		exactly the right weight	-.74	-1.48	.14	.48	.18	1283
		too obese	-.80	-1.68	.10	.45	.17	1152
		much too obeseA	-	-	-	-	-	-
	Relationship between either male pubertal timing (MPT) and incident MDD. b = unstandardized regression coefficient, OR = odds ratio, CI = confidence interval. a = reference category. b = for reasons of multicollinearity with the interaction term with body self-image, voice break was centered.
